# European and multi-ancestry genome-wide association meta-analysis of atopic dermatitis highlights importance of systemic immune regulation

**DOI:** 10.1101/2022.10.05.22279072

**Authors:** Ashley Budu-Aggrey, Anna Kilanowski, Maria K Sobczyk, Suyash S Shringarpure, Ruth Mitchell, Kadri Reis, Anu Reigo, Reedik Mägi, Mari Nelis, Nao Tanaka, Ben M Brumpton, Laurent F Thomas, Pol Sole-Navais, Christopher Flatley, Antonio Espuela-Ortiz, Esther Herrera-Luis, Jesus VT Lominchar, Jette Bork-Jensen, Ingo Marenholz, Aleix Arnau-Soler, Ayoung Jeong, Katherine A Fawcett, Hansjorg Baurecht, Elke Rodriguez, Alexassander Couto Alves, Ashish Kumar, Patrick M Sleiman, Xiao Chang, Carolina Medina-Gomez, Chen Hu, Cheng-jian Xu, Cancan Qi, Sarah El-Heis, Philip Titcombe, Elie Antoun, João Fadista, Carol A Wang, Elisabeth Thiering, Shujie Xiao, Sara Kress, Dilini M Kothalawala, Latha Kadalayil, Jiasong Duan, Hongmei Zhang, Thomas Hoffmann, Eric Jorgenson, Hélène Choquet, Neil Risch, Pål Njølstad, Ole A Andreassen, Stefan Johansson, Catarina Almqvist, Tong Gong, Vilhelmina Ullemar, Robert Karlsson, Patrik KE Magnusson, Agnieszka Szwajda, Esteban G Burchard, Jacob P Thyssen, Torben Hansen, Line L Kårhus, Thomas M Dantoft, Alexander C.S.N. Jeanrenaud, Ahla Ghauri, Andreas Arnold, Georg Homuth, Susanne Lau, Markus M Nöthen, Norbert Hübner, Medea Imboden, Alessia Visconti, Mario Falchi, Veronique Bataille, Pirro Hysi, Natalia Ballardini, Dorret I Boomsma, Jouke J Hottenga, Martina Müller-Nurasyid, Tarunveer S Ahluwalia, Jakob Stokholm, Bo Chawes, Ann-Marie M Schoos, Ana Esplugues, Mariona Bustamante, Benjamin Raby, Hasan Arshad, Chris German, 23andMe Research Team, Tõnu Esko, Lili A Milani, Andres Metspalu, Chikashi Terao, Katrina Abuabara, Mari Løset, Kristian Hveem, Bo Jacobsson, Maria Pino-Yanes, David P Strachan, Niels Grarup, Allan Linneberg, Young-Ae Lee, Nicole Probst-Hensch, Stephan Weidinger, Marjo-Riitta Jarvelin, Erik Melén, Hakon Hakonarson, Alan D Irvine, Debbie L Jarvis, Tamar Nijsten, Liesbeth Duijts, Judith M Vonk, Gerard H Koppelmann, Keith M Godfrey, Sheila J Barton, Bjarke Feenstra, Craig E Pennell, Peter D Sly, Patrick G Holt, Keoki L Williams, Hans Bisgaard, Klaus Bønnelykke, John Curtin, Angela Simpson, Clare Murray, Tamara Schikowski, Supinda Bunyavanich, Scott T Weiss, John W Holloway, Josine Min, Sara J Brown, Marie Standl, Lavinia Paternoster

## Abstract

Atopic dermatitis (AD) is a common inflammatory skin condition and prior genome-wide association studies have identified 71 associated loci. In the current study we conducted the largest AD GWAS to date (discovery N=1,086,394, replication N=3,604,027), combining previously reported cohorts with additional available data. We identified 81 loci (29 novel) in the European-only analysis and 15 additional loci in the multi-ancestry analysis (6 novel). All 81 variants replicated in a separate European analysis. Eleven variants from the multi-ancestry analysis replicated in at least one of the populations tested (European, Latino or African). While four variants appeared to be specific to individuals of Japanese ancestry. AD loci showed enrichment for DNAse I hypersensitivity and eQTL signals in blood. At each locus we prioritised candidate genes by integrating multi-omic data. The implicated genes are predominantly in immune pathways of relevance to atopic inflammation and some offer drug repurposing opportunities.
