## Supplementary material for "European and multi-ancestry genome-wide association meta-analysis of atopic dermatitis highlights importance of systemic immune regulation": Table

### Sheet: Table_1
Table 1. Genome-wide significant loci in European-only analysis that have been previously reported. The lead SNP at each locus is displayed, along with the results from the European-only discovery, multi-ancestry discovery and European replication. The top ranked gene from our gene prioritisation is listed, along with a description of the pathway/function of the gene. The evidence implicating eac…
			European discovery			Multi-ancestry discovery		23andMe European replication (N=2,904,664)
Variant	Chr:position	Alleles (EAF)	OR (CI)	P	N (studies)	P	N (studies)	OR (CI)	P	Gene	Pathway/Function
rs7542147	1:25294618	C/T (0.49)	1.04 (1.03-1.06)	8.52e-11	860840 (38)	2.4499e-09	870216 (42)	1.05 (1.04-1.05)	4.58855e-56	RUNX3	versatile transcription factor, incl. T cell differentiation
rs12123821	1:152179152	T/C (0.05)	1.40 (1.35-1.45)	4.05e-90	850727 (29)	2.27606e-98	857207 (31)	1.27 (1.25-1.29)	1.44496e-228	FLG	skin barrier protein
rs61816766*	1:152319572	C/T (0.03)	1.66 (1.58-1.74)	6.44e-89	627936 (20)	1.10959e-102	634416 (22)	1.41 (1.39-1.43)	1.44496e-228	FLG	skin barrier protein
rs72702900	1:152771963	A/T (0.04)	1.28 (1.24-1.33)	2.98e-46	851612 (29)	2.96143e-49	853748 (30)	1.23 (1.22-1.25)	4.24174e-163	FLG	skin barrier protein
rs61815704	1:152893891	G/C (0.02)	1.78 (1.67-1.89)	3.21e-71	530473 (19)	9.24089e-72	536953 (21)	1.36 (1.34-1.39)	5.46514e-212	S100A9	TLR4 signalling
rs12133641	1:154428283	G/A (0.39)	1.07 (1.05-1.08)	1.72e-21	857974 (37)	1.75607e-22	1079390 (42)	1.04 (1.04-1.05)	2.96606e-45	IL6R	cytokine signalling in immune system
rs859723	1:172744543	A/G (0.36)	0.94 (0.93-0.96)	3.74e-14	522713 (37)	2.37724e-14	744125 (42)	0.96 (0.96-0.97)	2.20062e-39	TNFSF4	cytokine signalling in immune system
rs11811788	1:173150727	G/C (0.24)	1.07 (1.05-1.08)	1.85e-17	859747 (38)	3.14771e-16	1081160 (43)	1.04 (1.04-1.05)	1.63741e-39	TNFSF4	cytokine signalling in immune system
rs891058	2:8442547	A/G (0.29)	0.96 (0.94-0.97)	1.76e-10	862482 (38)	2.20469e-11	1083890 (43)	0.97 (0.97-0.98)	2.95089e-18	ID2	transcriptional regulator of many cellular processes
rs112111458	2:71100105	G/A (0.12)	0.94 (0.92-0.96)	5.5e-09	858567 (37)	1.36416e-11	1079980 (42)	0.96 (0.95-0.97)	1.34019e-21	CD207	dendritic cell function
rs2272128	2:103039929	A/G (0.77)	0.91 (0.90-0.92)	8.14e-35	862259 (39)	3.80919e-48	1083670 (44)	0.93 (0.93-0.94)	2.18655e-100	IL18RAP	cytokine signalling in immune system
rs4131280	3:18414570	A/G (0.57)	0.96 (0.95-0.98)	1.17e-08	864982 (40)	5.76505e-08	1086390 (45)	0.97 (0.97-0.98)	2.23742e-19	SATB1	regulates chromatin structure and gene expression
rs13097010	3:18673161	G/A (0.34)	1.05 (1.03-1.06)	8.97e-11	864982 (40)	1.47452e-08	1086390 (45)	1.02 (1.01-1.02)	1.42871e-07	SATB1	regulates chromatin structure and gene expression
rs35570272	3:33047662	T/G (0.40)	1.04 (1.03-1.05)	5.7e-09	864982 (40)	2.31886e-20	1086390 (45)	1.03 (1.03-1.04)	1.6E-26*	GLB1	sphingolipid metabolism
rs6808249	3:112648985	T/C (0.54)	0.96 (0.95-0.97)	9.05e-11	859747 (38)	3.7852e-12	1081160 (43)	0.97 (0.96-0.97)	4.72237e-29	CD200R1	adaptive immune system
rs45599938	4:123386720	A/G (0.35)	1.05 (1.03-1.06)	4.61e-12	859747 (38)	3.71225e-10	1081160 (43)	1.05 (1.05-1.06)	1.2863e-62	KIAA1109	endosomal transport
rs10214273	5:35883986	G/T (0.27)	0.94 (0.93-0.96)	5.97e-16	863209 (39)	1.82543e-14	1084620 (44)	0.93 (0.93-0.94)	2.91418e-99	IL7R	cytokine signalling in immune system
rs17132590	5:110331899	C/T (0.10)	1.07 (1.05-1.10)	1.16e-08	525225 (38)	1.71106e-08	746637 (43)	1.03 (1.02-1.04)	1.03117e-07	CAMK4	immune response, inflammation & memory consolidation
rs4706020	5:130674076	A/G (0.34)	0.95 (0.93-0.96)	1.12e-11	518425 (35)	2.66645e-11	527801 (39)	0.98 (0.98-0.99)	6.40045e-09	CDC42SE2	F-actin accumulation at immunological synapse of T cells
rs4705908	5:131347520	A/G (0.37)	0.95 (0.93-0.96)	6.8e-13	520344 (36)	1.57555e-11	529720 (40)	0.98 (0.97-0.98)	8.04128e-15	SLC22A5	organic cation transport
rs20541	5:131995964	G/A (0.78)	0.91 (0.89-0.92)	1e-36	859747 (38)	8.41857e-51	1076820 (42)	0.92 (0.91-0.92)	1.20454e-129	SLC22A5	organic cation transport
rs114503346	5:172192350	T/C (0.04)	0.89 (0.86-0.92)	3.62e-11	855569 (33)	1.28148e-10	862049 (35)	0.94 (0.93-0.95)	3.23741e-17	ERGIC1	transport between endoplasmic reticulum and golgi
rs41293876	6:31466536	C/G (0.14)	0.90 (0.88-0.93)	7.02e-16	645820 (36)	6.45398e-18	865966 (40)	0.95 (0.95-0.96)	4.27918e-32	TNF	cytokine signalling in immune system
rs12153855	6:32074804	C/T (0.10)	0.92 (0.90-0.94)	1.96e-11	812536 (37)	2.79246e-10	821912 (41)	0.96 (0.95-0.97)	2.33372e-18	ATF6B	endoplasmic reticulum stress response
rs28383330	6:32600340	G/A (0.13)	0.88 (0.85-0.90)	1.42e-18	625716 (28)	1.79989e-17	632956 (31)	0.94 (0.93-0.95)	2.3824e-51	AGER	immunoglobulin surface receptor
rs9275218	6:32658933	G/C (0.34)	1.06 (1.04-1.08)	5.36e-10	505320 (34)	1.01317e-09	512560 (37)	1.01 (1.01-1.02)	0.000103026	HLA-DRA	immune response antigen presentation
rs629326	6:159496713	T/G (0.61)	0.95 (0.94-0.97)	1.66e-12	859747 (38)	4.47172e-12	1081160 (43)	0.95 (0.95-0.96)	5.4E-61*	TAGAP	T cell activation
rs952558	8:81288734	T/A (0.62)	0.94 (0.93-0.95)	3.6e-20	862259 (39)	1.29897e-19	1083670 (44)	0.97 (0.96-0.97)	2.19276e-31	ZBTB10	transcriptional regulation
rs6996614	8:126609868	A/C (0.53)	1.07 (1.05-1.08)	8.48e-17	693031 (37)	1.01409e-17	914443 (42)	1.03 (1.02-1.03)	1.49408e-19	TRIB1	protein kinase regulation
rs12251307	10:6123495	T/C (0.12)	1.10 (1.08-1.12)	1.98e-20	864982 (40)	8.35708e-19	1086390 (45)	1.10 (1.09-1.11)	4.7059e-107	IL2RA	cytokine signalling in immune system
rs10796303	10:6627700	C/T (0.66)	0.96 (0.94-0.97)	8.69e-10	856884 (38)	8.45289e-10	1078300 (43)	0.97 (0.96-0.97)	5.55368e-25	PRKCQ	T cell activation
rs10822037	10:64376558	C/T (0.61)	1.06 (1.05-1.08)	8.53e-19	864982 (40)	1.34899e-24	1086390 (45)	1.05 (1.04-1.05)	3.99471e-55	ADO	taurine biosynthesis
rs10836538	11:36365253	T/G (0.34)	0.96 (0.94-0.97)	9.18e-11	863063 (39)	1.10224e-13	1084480 (44)	0.95 (0.95-0.96)	6.21315e-55	PRR5L	protein phosphorylation
rs28520436	11:36428447	T/C (0.03)	1.20 (1.16-1.24)	1.22e-24	855865 (29)	4.11784e-25	1074380 (32)	1.18 (1.16-1.20)	5.27195e-81	PRR5L	protein phosphorylation
rs10791824	11:65559266	G/A (0.58)	1.10 (1.08-1.11)	1.34e-43	864982 (40)	1.21462e-51	1086390 (45)	1.07 (1.06-1.07)	1.1739e-105	MAP3K11	cytokine signalling in immune system
rs7936323	11:76293758	A/G (0.46)	1.08 (1.07-1.10)	2.07e-34	864982 (40)	1.76111e-39	1086390 (45)	1.07 (1.07-1.08)	1.88767e-133	LRRC32	TGF beta regulation incl. on T cells
rs11236813	11:76343427	C/G (0.10)	0.93 (0.91-0.95)	1.94e-12	864646 (39)	4.83639e-12	1086060 (44)	0.95 (0.94-0.96)	2.62341e-26	LRRC32	TGF beta regulation incl. on T cells
rs10790275	11:118745884	C/G (0.80)	1.06 (1.04-1.07)	5.46e-11	859747 (38)	4.78804e-09	1081160 (43)	1.02 (1.02-1.03)	1.03142e-10	DDX6	mRNA degradation
rs7127307	11:128187383	C/T (0.49)	0.95 (0.93-0.96)	1.29e-16	859747 (38)	1.03506e-17	1081160 (43)	0.96 (0.95-0.96)	6.12202e-52	FLI1	NF-kappaB signalling
rs705699	12:56384804	A/G (0.40)	1.04 (1.03-1.05)	3.31e-09	864982 (40)	6.66596e-08	1086390 (45)	1.03 (1.03-1.04)	8.68264e-27	RPS26	peptide chain elongation
rs2227491	12:68646521	C/T (0.61)	1.05 (1.04-1.07)	1.46e-15	864982 (40)	1.89418e-15	1086390 (45)	1.05 (1.05-1.06)	1.16204e-71	IL22	cytokine signalling in immune system
rs2415269	14:35638937	A/G (0.26)	0.94 (0.93-0.96)	2.26e-16	862613 (39)	9.314e-15	1084020 (44)	0.96 (0.96-0.97)	3.80418e-32	SRP54	peptide chain elongation
rs4906263	14:103249127	C/G (0.65)	1.06 (1.04-1.07)	2.65e-12	693031 (37)	1.45343e-10	702407 (41)	1.04 (1.03-1.04)	2.94742e-36	TRAF3	cytokine signalling in immune system
rs2041733	16:11229589	C/T (0.54)	0.92 (0.91-0.93)	7.85e-36	864982 (40)	5.80255e-40	1086390 (45)	0.94 (0.94-0.95)	4.18927e-95	RMI2	DNA repair
rs1358175	17:38757789	T/C (0.63)	1.05 (1.03-1.06)	1.99e-11	864982 (40)	1.36863e-14	1086390 (45)	1.03 (1.03-1.04)	1.16242e-26	CCR7	B and T lymphocyte activation
rs17881320	17:40485239	T/G (0.08)	1.09 (1.07-1.12)	5.34e-13	862032 (38)	1.96265e-11	870142 (41)	1.07 (1.06-1.08)	9.75505e-39	STAT3	cytokine signalling in immune system
rs4247364	17:43336687	C/G (0.70)	0.96 (0.95-0.98)	4.54e-08	862470 (39)	1.25883e-07	1083880 (44)	0.97 (0.97-0.98)	1.65508e-17	DCAKD	coenzyme A biosynthetic process
rs56308324	17:45819206	T/A (0.13)	1.06 (1.04-1.08)	4.89e-10	860694 (38)	1.10726e-08	1082110 (43)	1.03 (1.02-1.04)	2.56777e-11	TBX21	Th1 differentiation
rs28406364	17:47454507	T/C (0.38)	1.06 (1.05-1.07)	5.01e-18	864982 (40)	2.34793e-18	1086390 (45)	1.04 (1.03-1.04)	1.47576e-34	GNGT2	G protein signalling
rs2967677	19:8789721	T/C (0.15)	1.08 (1.07-1.10)	3.35e-20	861624 (38)	5.79185e-23	1083040 (43)	1.06 (1.05-1.07)	7.45807e-49	CERS4	sphingolipid metabolism
rs6062486	20:62302539	A/G (0.69)	1.09 (1.07-1.10)	5.03e-30	782263 (37)	4.38296e-32	1003680 (42)	1.07 (1.07-1.08)	4.54237e-109	RTEL1	DNA repair
rs4821569	22:37316873	G/A (0.53)	1.05 (1.04-1.06)	3.14e-13	863063 (39)	1.63737e-11	1084480 (44)	1.04 (1.04-1.05)	5.38928e-50	CSF2RB	cytokine signalling in immune system
Alleles are listed as Effect allele/other allele, the effect allele frquency (EAF) in Europeans (average EAF, weighted by the samplesize of each cohort)
Odds ratios (with confidence intervals) and P-values are displayed for the fixed effects European-only meta-analysis and the replication analysis. P-values only are available from the MR-MEGA multi-ancestry analysis.
Genome build = GRCh37 / hg19
*imputation batch effect observed in 23andMe data

### Sheet: Table_2
Table 2. Novel genome-wide significant loci in European-only analysis. The lead SNP at each locus is displayed, along with the results from the European-only discovery, multi-ancestry discovery and European replication. The top ranked gene from our gene prioritisation is listed, along with a description of the pathway/function of the gene. The evidence implicating each gene is presented in supple…
			European Discovery			Multi-ancestry discovery		23andME European replication (N=2,904,664)
Variant	Chr:position	Alleles (EAF)	OR (CI)	P	N (studies)	P	N (studies)	OR (CI)	P	Gene	Pathway
rs301804 †	1:8476441	G/C (0.30)	1.05 (1.03-1.07)	2.34e-09	698266 (39)	8.50708e-09	707642 (43)	1.03 (1.02-1.03)	5.49889e-16	RERE	apoptosis
rs61776548	1:12091024	A/G (0.47)	1.04 (1.02-1.05)	4.23e-08	787144 (39)	1.39326e-07	1008560 (44)	1.02 (1.01-1.02)	5.61912e-09	TNFRSF1B	cytokine signalling in immune response
rs12565349	1:110371629	G/C (0.15)	1.05 (1.03-1.07)	1.34e-08	862259 (39)	1.85726e-07	1083670 (44)	1.03 (1.02-1.04)	5.80971e-15	CSF1	cytokine signalling in immune response
rs187080438	1:150374354	T/C (0.03)	1.17 (1.11-1.23)	3.74e-10	758729 (20)	2.19314e-12	765209 (22)	1.14 (1.12-1.16)	1.98218e-41	CTSS	antigen presentation in immune response
rs146527530 †	1:151059196	G/T (0.02)	1.27 (1.20-1.35)	5.45e-15	744128 (13)	7.35201e-19	744128 (13)	1.25 (1.22-1.28)	1.46639e-88	CTSS	antigen presentation in immune response
rs115161931 †	1:151063299	T/C (0.04)	1.18 (1.13-1.23)	1.03e-13	472565 (26)	3.19036e-12	479045 (28)	1.09 (1.08-1.11)	2.01417e-32	CTSS	antigen presentation in immune response
rs71625130 †	1:151625094	A/G (0.04)	1.23 (1.18-1.28)	2.35e-27	770827 (25)	7.17503e-30	772963 (26)	1.17 (1.16-1.19)	1.73531e-89	RORC	cytokine signalling in immune response
rs149199808 †	1:151626396	T/C (0.03)	1.32 (1.26-1.38)	4.41e-30	756174 (19)	8.66129e-34	762654 (21)	1.24 (1.22-1.26)	3.1457e-134	RORC	cytokine signalling in immune response
rs821429 †	1:153275443	A/G (0.96)	0.86 (0.84-0.89)	5.89e-18	852224 (30)	8.16236e-16	858704 (32)	0.91 (0.89-0.92)	2.70039e-38	S100A7	differentiation regulation incl. in the innate immune system
rs12138773	1:153843489	A/C (0.03)	1.11 (1.07-1.16)	2.3e-08	851937 (28)	1.31757e-09	858417 (30)	1.07 (1.05-1.09)	3.4561e-16	S100A12	regulation of inflammatory processes and immune response
rs67766926*†	2:61163581	G/C (0.23)	1.05 (1.03-1.06)	5.73e-10	863063 (39)	2.91741e-11	1084480 (44)	1.05 (1.04-1.05)	1.23527e-41	AHSA2P	protein folding
rs112385344	2:112275538	T/C (0.12)	1.06 (1.04-1.08)	2.8e-09	852837 (34)	3.94624e-08	862213 (38)	1.04 (1.03-1.05)	1.47448e-18	MERTK	inhibits TLR-mediated innate immune response
rs62193132	2:242788256	T/C (0.46)	1.04 (1.03-1.06)	1.47e-09	832761 (26)	7.10802e-08	1052040 (30)	1.03 (1.02-1.03)	1.50551e-19	NEU4	sphingolipid metabolism
rs10833 †	4:142654547	C/T (0.65)	1.04 (1.03-1.06)	7.3e-09	859747 (38)	6.03794e-08	1081160 (43)	1.02 (1.02-1.03)	3.38717e-15	IL15	cytokine signalling in immune response
rs148161264 †	5:14604521	G/C (0.04)	1.10 (1.07-1.14)	7.38e-10	850619 (29)	1.98772e-08	857099 (31)	1.05 (1.03-1.06)	1.613e-08	OTULINL	endoplasmic reticulum component
rs7701967	5:130059750	A/G (0.31)	0.95 (0.94-0.97)	3.37e-09	520344 (36)	3.63686e-09	529720 (40)	0.99 (0.98-0.99)	1.13261e-06	LYRM7	mitochondrial respiratory chain complex assembly
rs4532376 †	5:176774403	A/G (0.30)	1.04 (1.03-1.06)	3.53e-09	859747 (38)	2.26344e-09	1081160 (43)	1.03 (1.02-1.03)	1.42912e-18	RGS14	G-alpha signalling
rs72925996 †	6:90930513	C/T (0.33)	0.96 (0.94-0.97)	3.18e-10	862259 (39)	5.38691e-09	1083670 (44)	0.96 (0.95-0.96)	2.19669e-44	BACH2	NF-kappaB proinflammatory signalling
rs989437	7:28830498	G/A (0.61)	0.96 (0.95-0.97)	6.05e-11	864982 (40)	1.04617e-09	1086390 (45)	0.97 (0.96-0.97)	6.91767e-31	CREB5	AMPK & ATK signalling
rs34215892	8:21767240	A/G (0.03)	0.87 (0.83-0.90)	4.72e-11	436369 (24)	1.99881e-09	442849 (26)	0.89 (0.88-0.91)	1.02772e-36	DOK2	immune response IL-23 signalling
rs118162691	8:21767809	A/C (0.05)	0.92 (0.89-0.94)	7.8e-09	856229 (30)	1.76443e-07	862709 (32)	0.90 (0.88-0.91)	1.12269e-44	DOK2	immune response IL-23 signalling
rs7843258	8:141601542	C/T (0.82)	1.05 (1.04-1.07)	1.5e-09	859747 (38)	3.56087e-10	1081160 (43)	1.04 (1.03-1.05)	7.02596e-25	AGO2	siRNA-mediated gene silencing
rs7857407	9:33430707	A/T (0.40)	1.04 (1.02-1.05)	2.45e-08	864982 (40)	9.01227e-09	1086390 (45)	1.03 (1.02-1.03)	5.0543e-18	AQP3	aquaporin-mediated transport
rs10988863	9:102331281	C/A (0.21)	0.95 (0.93-0.96)	5.05e-11	862259 (39)	3.03888e-09	1083670 (44)	0.97 (0.97-0.98)	1.27885e-13	NR4A3	transcriptional activator
rs17368814	11:102748695	G/A (0.13)	0.95 (0.93-0.97)	1.36e-08	858117 (37)	6.81263e-07	1078260 (41)	0.95 (0.95-0.96)	1.1889e-27	MMP12	extracellular matrix organization
rs11216206	11:116843425	G/C (0.07)	1.10 (1.07-1.14)	5.48e-10	557183 (35)	2.89991e-10	778595 (40)	1.04 (1.03-1.05)	8.52152e-15	SIK3	LKB1 signalling
rs5005507 †	12:94611908	C/G (0.74)	1.05 (1.03-1.06)	3.59e-09	859747 (38)	9.55771e-08	1081160 (43)	1.03 (1.02-1.04)	2.66153e-18	PLXNC1	semaphorin interactions incl. in immune response
rs7147439	14:105523663	A/G (0.73)	0.96 (0.95-0.97)	4.71e-08	781909 (37)	6.58637e-07	1003320 (42)	0.97 (0.96-0.97)	4.84856e-24	GPR132	GPCR signalling
rs2542147	18:12775851	T/G (0.84)	0.95 (0.93-0.96)	1.51e-09	862470 (39)	7.47053e-08	1083880 (44)	0.96 (0.95-0.97)	2.62356e-26	PTPN2	cytokine signalling in immune response
Alleles are listed as Effect allele/other allele, the effect allele frequency (EAF) in Europeans (average EAF, weighted by the sample size of each cohort)
Odds ratios (with confidence intervals) and P-values are displayed for the fixed effects European-only meta-analysis and the replication analysis. P-values only are available from the MR-MEGA multi-ancestry analysis.
Genome build = GRCh37 / hg19
*rs4643526 at the same locus was previously identified in the discovery analysis of Paternoster et al, 2015 2. However, this association did not replicate in that study
† whilst not identified in any GWAS AD papers, these loci have previously shown evidence for association with AD in supplementary material of methodological papers 94,95

### Sheet: Table_3
Table 3. Additional loci associated in the multi-ancestry analysis. For loci that were associated in the multi-ancestry discovery analysis, but not the European discovery analysis, we show the P-values for association across 4 diverse ancestral groups, European, Japanese, Latino and African. Full results (including OR and 95% CI) for each variant can be viewed in supplementary table 4 (and result…
			Multi-ancestry discovery	European discovery	RIKEN - Biobank Japan	23andMe Latino	23andMe African	23andMe European	Known	Novel
			N=992,907	N=864,982	N=118,287	N=525,348	N=174,015	N=2,904,664	associations	associations
Variant	Chr:position	Alleles (EAF)	P	P	P	P	P	P
rs114059822	1:19804918	T/G (0.03)	8.5929e-09	0.25	-	0.07	0.03	0.87	NA	NA
rs77869365*†	2:112294446	G/C (0.10)	1.29036e-08	2.68e-06	5.19927e-06	0.19	0.44	2.85e-05		European, Japanese**
rs9247 †	2:234113301	T/C (0.21)	1.92186e-09	7.32e-08	7.71316e-05	1.49453e-13	0.00723365	2.93e-51		all
rs9864845	3:112383847	A/G (0.37)	2.17244e-12	0.22	3.92433e-13	0.75	0.23	0.12	Japanese (Tanaka et al, 20218)
rs9263868	6:31168397	A/G (0.16)	5.84807e-09	1.19e-07	0.000249572	0.06	0.62	1.75e-06		European, Japanese
rs34665982*	6:32560306	C/T (0.55)	2.46161e-12	0.25	4.70734e-13	0.19	-	-	Japanese (Tanaka et al, 20218)
rs34599047	6:106629690	C/T (0.18)	3.31924e-08	1.29e-07	0.03	0.000717974	0.02	3.23e-22		all
rs7773987 ** †	6:135707486	T/C (0.60)	1.21977e-08	9.57e-08	0.148703	0.18	0.0019472	5.93e-13		European, African
rs118029610	9:1894613	T/C (0.03)	1.89222e-08	0.000297	-	0.5	0.31	0.78	NA	NA
rs117137535	9:140500443	A/G (0.03)	1.99314e-08	5.5e-08	-	3.99055e-07	0.33	9.25e-19	European (Grosche et al, 20217)	Latino
rs45602133	10:64573312	G/T (0.07)	6.00007e-11	0.12	1.49344e-10	0.05	0.05	0.82	Japanese (Tanaka et al, 20218)
rs4312054	11:7977161	G/T (0.43)	3.21328e-12	0.86	3.45799e-15	0.4	0.33	0.52	Japanese (Tanaka et al, 20218)
rs150113720	11:83439186	G/C (0.02)	5.52287e-10	0.4	-	0.1	0.22	0.14	NA	NA
rs115148078	11:101361300	T/C (0.02)	5.90655e-09	0.37	-	0.00368949	0.91	0.89	NA	NA
rs17120177	11:116827369	C/T (0.07)	2.31457e-10	3.18e-06	0.000369602	8.12311e-05	0.0050671	4.54e-14		all
rs4262739	11:128421175	A/G (0.50)	2.20388e-08	6.03e-07	0.0022793	1.89122e-06	0.09	1.45e-36	European & Japanese (Tanaka et al, 20218)	Latino
rs1059513	12:57489709	C/T (0.08)	5.1505e-09	1.57e-07	0.33	0.000305911	0.17	6.95e-16	European (Tanaka et al 20218)	Latino
rs4574025	18:60009814	T/C (0.55)	6.99823e-10	1.48e-06	2.66921e-05	0.000258919	1.24e-05	2.96e-05	European & Japanese (Tanaka et al, 20218)	Latino, African
rs6023002	20:52797237	C/G (0.52)	4.0544e-10	2.26e-06	2.81797e-07	0.00595606	0.07	3.22e-28	European & Japanese (Tanaka et al, 20218)	Latino
Genome build = GRCh37 / hg19
*imputation batch effect observed in Latino 23andMe data
**The association with rs77869365 is in the opposite direction for Europeans compared to Japanese
† whilst not identified in any GWAS AD papers, these loci have previously shown evidence for association with AD in supplementary material of methodological papers94 or GWAS of combined allergic disease phenotype5
NA indicates finding not replicated and likely to be false-positive in discovery
bold is used in the novel column to denote the 6 associations that are entirely novel (i.e. locus has not been associated in any ancestry previously)
- variant wasn't available in dataset
